# Metabolic differences in the maternal gut microbiome precede the birth of large-for-gestational-age infants: A nested case-control study

**DOI:** 10.1101/2025.10.08.25337564

**Authors:** Anusha T. Antony, Fatemeh Mohseni, Gaël Toubon, Unnur Guðnadóttir, Lars Engstrand, Emma Fransson, Ina Schuppe-Koistinen, Nele Brusselaers, Luisa W. Hugerth

## Abstract

**Background:** Neonatal size influences newborn health and is affected by prenatal factors, such as the maternal gut microbiome, which impacts maternal metabolism and fetal growth.

**Methods:** A nested case-control study (1:2 matched) was conducted within the Swedish Maternal Microbiome (SweMaMi, 2017–2021) cohort to investigate the associations between maternal gut microbiome profiles during pregnancy and the risk of delivering large-for-gestational-age (LGA; birth weight >90th percentile) infants compared to appropriate-for-gestational-age (AGA; birth weight 10-90th percentile) infants, with a focus on dietary influence. Shotgun metagenomics enabled taxonomic and functional profiling of fecal samples collected during early (TP1: 10–20 weeks; n = 245:490) and late pregnancy (TP2: 28–32 weeks; n = 157:314). Additionally, we analyzed within-group changes in microbiome diversity from TP1 to TP2 to compare longitudinal patterns between the groups.

**Results:** At TP1, microbial species richness was higher in mothers of LGA infants (p = 0.01, 95% CI: 3.26 to 24.9), but this difference was not observed at TP2 (p = 0.30, 95% CI: –7.04 to 22.7). Beta diversity (overall microbial structure) did not differ significantly between groups at either time point. Within-sample diversity, as measured by the Shannon index, showed a significantly greater decline in the LGA group compared to the AGA group (p = 0.03, 95% CI: –0.13 to –0.007), suggesting a loss of microbial diversity specific to the LGA group over time. Evenness also declined in both groups, but the change was significantly more pronounced in the LGA group (p = 0.047, 95% CI: –0.02 to –0.0001. At TP1, the LGA group was functionally enriched in proteolytic pathways, while the AGA, group was associated with short-chain fatty acid (SCFA) production, a connection that remained at TP2. In contrast, the LGA group displayed a shift toward a pathway involved in glucose production.

**Limitations:** Reliance on self-reported dietary data, lack of physical activity and pre-pregnancy diet information, and a highly educated study population may limit generalizability.

**Conclusion:** Early pregnancy gut microbiome diversity and function, along with maternal factors, may contribute to the risk of fetal overgrowth. While microbiome diversity converges between cases and controls at a later time-point, this is not enough to mitigate risk.
