## Supplemental table 6 for "Metabolic differences in the maternal gut microbiome precede the birth of large-for-gestational-age infants: A nested case-control study"

### Sheet: Sheet1
Module	Description	P_Value	Odds_Ratio	Lower_CI	Upper_CI	GMM_category
MF0001	arabinoxylan degradation	0.0702541	1.00765	0.99933	1.01599	input
MF0002	fructan degradation	0.323753	0.992321	0.976887	1.00734	input
MF0005	starch degradation	0.0881298	1.01036	0.998403	1.02242	input
MF0006	lactose degradation	0.652375	1.00137	0.995249	1.00735	input
MF0007	lactose and galactose degradation	0.310905	0.956076	0.874595	1.04099	input
MF0009	melibiose degradation	0.390579	1.00428	0.994393	1.0141	input
MF0010	sucrose degradation I	0.962678	0.999641	0.9844	1.01464	input
MF0011	sucrose degradation II	0.826838	0.99849	0.984883	1.01198	input
MF0012	trehalose degradation	0.392579	1.02159	0.972965	1.0862	input
MF0014	arabinose degradation	0.80862	0.996649	0.96957	1.02385	input
MF0015	fructose degradation	0.377793	1.00991	0.987802	1.03228	input
MF0016	fucose degradation	0.961185	0.999398	0.975286	1.02383	output
MF0017	galactose degradation	0.499331	0.992616	0.971321	1.01407	input
MF0018	mannose degradation	0.804807	1.00228	0.9842	1.02044	input
MF0019	rhamnose degradation	0.616861	0.994734	0.973993	1.01525	input
MF0021	xylose degradation	0.728758	1.00316	0.985282	1.02116	input
MF0022	galacturonate degradation I	0.411364	0.991177	0.970207	1.01218	input
MF0025	tryptophan degradation	0.853306	1.00343	0.966665	1.0399	input
MF0027	tyrosine degradation II	0.251905	1.14125	0.912075	1.46009	input
MF0028	aspartate degradation I	0.287584	0.987155	0.963594	1.01071	input
MF0029	aspartate degradation II	0.936289	1.00144	0.966157	1.03687	input
MF0031	glutamate degradation II	0.910533	0.990528	0.833182	1.16492	input
MF0034	alanine degradation II	0.0105577	1.07383	1.01675	1.13466	input
MF0035	glycine degradation	0.485313	1.0101	0.981637	1.03883	input
MF0036	isoleucine degradation	0.0234865	0.927594	0.867905	0.988593	input
MF0038	methionine degradation I	0.0937817	1.01136	0.998067	1.02485	input
MF0039	methionine degradation II	0.0578223	1.13651	1.00045	1.3082	input
MF0041	valine degradation I	0.0162055	0.926811	0.869563	0.984518	input
MF0044	cysteine degradation I	0.0936977	1.01208	0.997875	1.02647	input
MF0046	glutamine degradation I	0.259788	1.01058	0.992087	1.02919	input
MF0047	glutamine degradation II	0.55366	1.00463	0.989311	1.0201	input
MF0048	serine degradation	0.25186	0.993255	0.981644	1.00468	input
MF0049	threonine degradation I	0.205586	1.01163	0.993586	1.0299	input
MF0050	threonine degradation II	0.785052	1.0052	0.968111	1.04315	input
MF0051	arginine degradation I	0.5237	1.00616	0.987214	1.02528	input
MF0054	arginine degradation IV	0.653727	1.01044	0.965553	1.05747	input
MF0055	arginine degradation V	0.0165016	1.07104	1.01467	1.13678	input
MF0056	histidine degradation	0.839028	1.00334	0.971066	1.03586	input
MF0057	lysine degradation I	0.194649	0.893035	0.747975	1.05406	input
MF0060	glycerol degradation I	0.165804	1.01118	0.995376	1.02725	input
MF0061	glycerol degradation II	0.456915	1.00694	0.988597	1.02536	input
MF0065	Bifidobacterium shunt	0.926485	1.00071	0.985437	1.01589	central
MF0066	Entner-Doudoroff pathway	0.709065	1.00979	0.958942	1.06258	central
MF0067	glycolysis (preparatory phase)	0.986758	0.999912	0.989498	1.01031	central
MF0068	glycolysis (pay-off phase)	0.441371	1.00552	0.99137	1.01966	central
MF0070	pentose phosphate pathway (oxidative phase)	0.815527	0.993998	0.944403	1.04514	central
MF0071	pentose phosphate pathway (non-oxidative branch)	0.222904	1.00843	0.994803	1.02214	central
MF0072	pyruvate dehydrogenase complex	0.961069	1.00127	0.950366	1.05271	central
MF0073	pyruvate:ferredoxin oxidoreductase	0.00481242	0.939534	0.898591	0.980102	central
MF0074	pyruvate:formate lyase	0.381412	1.00696	0.99125	1.02264	central
MF0075	acetate to acetyl-CoA	0.0769902	1.02474	0.997429	1.05337	input
MF0077	formate conversion	0.728928	1.07025	0.715745	1.56527	input
MF0078	lactaldehyde degradation	0.924373	1.00137	0.972497	1.02969	input
MF0085	urea degradation	0.272404	1.02387	0.983241	1.07478	input
MF0086	acetyl-CoA to acetate	0.603079	0.995601	0.979001	1.01215	output
MF0087	acetyl-CoA to crotonyl-CoA	0.00943645	0.923778	0.869123	0.979805	output
MF0088	butyrate production I	0.0683515	0.959864	0.917421	1.00211	output
MF0089	butyrate production II	0.0290089	0.918746	0.849242	0.989109	output
MF0090	ethanol production I	0.261609	1.01788	0.986481	1.04982	output
MF0092	lactate production	0.348812	1.005	0.994374	1.01549	output
MF0094	propionate production II	0.939241	0.99881	0.968217	1.02954	output
MF0095	propionate production III	0.836577	1.01499	0.879044	1.16761	output
MF0096	succinate production	0.451623	1.02004	0.968237	1.07395	output
MF0097	homoacetogenesis	0.773549	0.997934	0.983856	1.01202	input
MF0101	nitrate reduction (dissimilatory)	0.624292	0.994106	0.970247	1.01746	output
MF0102	sulfate reduction (dissimilatory)	0.0358452	0.968503	0.939292	0.997279	output
MF0103	mucin degradation	0.769778	0.998235	0.986335	1.01001	input
