## Supplemental table 7 for "Metabolic differences in the maternal gut microbiome precede the birth of large-for-gestational-age infants: A nested case-control study"

### Sheet: Sheet1
Module	Description	P_Value	Odds_Ratio	Lower_CI	Upper_CI	GMM_category
MF0001	arabinoxylan degradation	0.594821	1.00274	0.992547	1.0129	input
MF0002	fructan degradation	0.326902	0.990388	0.971128	1.00949	input
MF0005	starch degradation	0.0282118	1.01712	1.00193	1.03291	input
MF0006	lactose degradation	0.629149	0.998013	0.989575	1.00591	input
MF0008	maltose degradation	0.331765	1.06794	0.934332	1.22342	input
MF0009	melibiose degradation	0.888942	1.00096	0.987349	1.01449	input
MF0010	sucrose degradation I	0.885079	1.00151	0.981112	1.02212	input
MF0011	sucrose degradation II	0.109521	1.015	0.996685	1.0338	input
MF0012	trehalose degradation	0.157854	1.09742	0.965118	1.25416	input
MF0014	arabinose degradation	0.21562	1.02263	0.987078	1.0598	input
MF0015	fructose degradation	0.505189	0.99061	0.963127	1.01826	input
MF0016	fucose degradation	0.119298	0.974276	0.942401	1.00644	output
MF0017	galactose degradation	0.362654	0.987189	0.959856	1.0148	input
MF0018	mannose degradation	0.785672	0.996695	0.972979	1.02067	input
MF0019	rhamnose degradation	0.696437	0.995141	0.970574	1.01952	input
MF0021	xylose degradation	0.147696	1.01687	0.994102	1.04032	input
MF0022	galacturonate degradation I	0.678592	1.00617	0.977153	1.03589	input
MF0025	tryptophan degradation	0.734151	1.00744	0.963792	1.0517	input
MF0027	tyrosine degradation II	0.392464	0.842043	0.553942	1.23032	input
MF0028	aspartate degradation I	0.401218	0.987615	0.958867	1.01651	input
MF0029	aspartate degradation II	0.715607	0.992295	0.950737	1.03385	input
MF0031	glutamate degradation II	0.312868	0.896657	0.715194	1.09831	input
MF0034	alanine degradation II	0.930054	1.00283	0.939785	1.06748	input
MF0035	glycine degradation	0.918523	1.00186	0.966282	1.03802	input
MF0036	isoleucine degradation	0.0309035	0.907114	0.82821	0.989105	input
MF0038	methionine degradation I	0.342236	1.00815	0.991356	1.02527	input
MF0039	methionine degradation II	0.161857	1.13774	0.95423	1.38104	input
MF0041	valine degradation I	0.114021	0.937109	0.861714	1.0126	input
MF0044	cysteine degradation I	0.0742049	1.01628	0.998594	1.03491	input
MF0046	glutamine degradation I	0.941679	1.00083	0.97831	1.02331	input
MF0047	glutamine degradation II	0.667382	1.00422	0.985072	1.02377	input
MF0048	serine degradation	0.589327	0.996087	0.981799	1.01025	input
MF0049	threonine degradation I	0.235168	1.01433	0.990742	1.03858	input
MF0050	threonine degradation II	0.458323	1.01846	0.970175	1.06897	input
MF0051	arginine degradation I	0.714345	1.00452	0.980372	1.02903	input
MF0054	arginine degradation IV	0.719809	1.01077	0.953134	1.07195	input
MF0055	arginine degradation V	0.576966	0.97734	0.895233	1.05563	input
MF0056	histidine degradation	0.797609	1.00504	0.966603	1.04427	input
MF0057	lysine degradation I	0.104849	0.808186	0.619821	1.03896	input
MF0060	glycerol degradation I	0.233218	1.01332	0.991521	1.03574	input
MF0061	glycerol degradation II	0.679476	1.00489	0.981701	1.02838	input
MF0065	Bifidobacterium shunt	0.14254	1.01654	0.994469	1.0392	central
MF0066	Entner-Doudoroff pathway	0.73546	0.990092	0.93302	1.04826	central
MF0067	glycolysis (preparatory phase)	0.79208	1.0018	0.988393	1.0153	central
MF0068	glycolysis (pay-off phase)	0.447055	1.00744	0.988293	1.02696	central
MF0070	pentose phosphate pathway (oxidative phase)	0.919165	0.996949	0.939138	1.05718	central
MF0071	pentose phosphate pathway (non-oxidative branch)	0.147345	1.01481	0.994836	1.03533	central
MF0072	pyruvate dehydrogenase complex	0.431647	0.972549	0.904768	1.04057	central
MF0073	pyruvate:ferredoxin oxidoreductase	0.0164924	0.933779	0.881446	0.986191	central
MF0074	pyruvate:formate lyase	0.16831	1.01472	0.993807	1.03627	central
MF0075	acetate to acetyl-CoA	0.688419	0.992011	0.953143	1.03126	input
MF0077	formate conversion	0.86755	1.04411	0.618129	1.72799	input
MF0078	lactaldehyde degradation	0.497266	0.98518	0.942747	1.028	input
MF0085	urea degradation	0.235781	1.0424	0.97296	1.11857	input
MF0086	acetyl-CoA to acetate	0.550396	0.993488	0.972211	1.01491	output
MF0087	acetyl-CoA to crotonyl-CoA	0.016002	0.903483	0.830317	0.979784	output
MF0088	butyrate production I	0.339787	0.973848	0.921014	1.02738	output
MF0089	butyrate production II	0.0564925	0.910431	0.823587	0.999566	output
MF0090	ethanol production I	0.513452	0.985646	0.942876	1.02871	output
MF0092	lactate production	0.0799759	1.01304	0.998604	1.02823	output
MF0094	propionate production II	0.924325	0.998022	0.957626	1.03943	output
MF0095	propionate production III	0.738574	0.969564	0.805409	1.16023	output
MF0096	succinate production	0.258095	1.03767	0.973021	1.10705	output
MF0097	homoacetogenesis	0.80643	1.00218	0.984845	1.01977	input
MF0101	nitrate reduction (dissimilatory)	0.912864	0.998328	0.96818	1.0284	output
MF0102	sulfate reduction (dissimilatory)	0.555853	0.988845	0.95201	1.02606	output
MF0103	mucin degradation	0.84701	1.00141	0.986969	1.01586	input
